# Causal effect of serum 25 hydroxyvitamin D concentration on cardioembolic stroke: Evidence from Two-sample Mendelian randomization

**DOI:** 10.1101/2023.10.11.23296798

**Authors:** Danial Habibi, Farshad Teymoori, Navid Ebrahimi, Sahand Tehrani Fateh, Leila Najd-Hassan-Bonab, Amir Hossein Saeidian, Alireza Soleymani Taloubaghi, Sara Asgarian, Farhad Hosseinpanah, Hakon Hakonarson, Fereidoun Azizi, Mehdi Hedayati, Maryam Sadat Daneshpour, Mahdi Akbarzadeh, Marjan Mansourian

## Abstract

**Background/Aim:** The putative association between serum 25 hydroxyvitamin D concentration 25(OH)D and the risk of cardioembolic stroke (CES) has been examined in observational studies, which indicate controversial findings. We performed Mendelian randomization (MR) analysis to determine the causal relationship of serum 25(OH)D with the risk of CES.

**Method:** The summary statistics dataset on the genetic variants related to 25(OH)D was used from the published GWAS of European descent participants in the UK Biobank, including 417,580 subjects, yielding 143 independent loci in 112 1-Mb regions. GWAS summary data of CES was obtained from GIGASTROKE Consortium, which included European individuals (10,804 cases, 1,234,808 controls).

**Results:** Our results unveiled 99 SNPs contributing a causal relationship between 25(OH)D and CES using IVW [OR□=□0.82, 95% CI: 0.67-0.98, p□=□0.037]. Horizontal pleiotropy was not seen by the MR-Egger intercept-based test [MR-Egger intercept□=□0.001; p□=□0.792], suggesting an absence of horizontal pleiotropy. Cochrane’s Q value [Q=78.71, p-value□=□0.924], Rucker’s Q [Q=78.64, p-value=0.913], and I^2^=0.0% (95% CI: 0.0%, 24.6%) statistic suggested no heterogeneity in the connection between 25(OH)D and CES. This result remained consistent using different MR method and sensitivity analyses, including Maximum likelihood [OR=0.82, 95%CI: 0.67-0.98, p-value=0.036], Constrained maximum likelihood method [OR=0.76, 95%CI: 0.64-0.90, p-value=0.002], Debiased inverse-variance weighted method [OR=0.82, 95%CI: 0.68-0.99, p-value=0.002], MR-PRESSO [OR=0.82, 95%CI 0.77-0.87, p-value=0.022], RAPS [OR=0.82, 95%CI 0.67-0.98, p-value=0.038], MR-Lasso [OR=0.82, 95%CI 0.68-0.99, p-value=0.037].

**Conclusion:** Our MR analysis provides suggestive evidence that increased 25(OH)D levels may play a causally protective role in the development of cardioembolic stroke. Determining the role of 25(OH)D in stroke subtypes has important clinical and public health implications.
