## Supplementary Dataset: Serum 25 hydroxyvitamin D concentration on cardioembolic stroke for "Causal effect of serum 25 hydroxyvitamin D concentration on cardioembolic stroke: Evidence from Two-sample Mendelian randomization": Supplementary data-2.xlsx

### Sheet: Authors
Title: Causal effect of serum 25 hydroxyvitamin D concentration on cardioembolic stroke: Evidence from Two-sample Mendelian randomization Running Title: Vitamin D on Risk of Cardioembolic Stroke Authors: 1. Danial Habibi; Ph.D., Department of Biostatistics and Epidemiology, School of Health, and Student Research Committee, School of Health, Isfahan University of Medical Sciences, Isfahan, Iran. …

### Sheet: Sheet1
Supplementary Dataset: Serum 25 hydroxyvitamin D concentration on cardioembolic stroke. Columns are: SNP: single-nucleotide polymorphism; chr: chromosome; A1.exposure: effect allele of exposure; A2.exposure: other allele of exposure; A1.outcome: effect allele of outcome; A2.exposure: other allele of outcome; beta.exposure: effect size of exposure; beta.outcome: effect size of outcome; eaf.exposur…
SNP	A1.exposure	A2.exposure	A1.outcome	A2.outcome	beta.exposure	beta.outcome	eaf.exposure	eaf.outcome	se.outcome	pval.outcome	SS.exposure	se.exposure	pval.exposure	F	chr	afr	amr	eas	eur	sas	Gene
rs10083762	G	C	G	C	0.0123284	0.0114	0.272684	0.2927	0.022	0.6031	415723	0.00220472	2.24701e-08	31.2684641498315	16	0.2012	0.7493	0.6141	0.6829	0.4857	BCAR4
rs10085881	C	T	C	T	-0.0147558	0.0164	0.282185	0.2766	0.0215	0.4474	407826	0.0022042	2.16546e-11	44.8150127412638	7	0.0877	0.1527	0.0992	0.2773	0.1636	DNAH11
rs1038165	C	T	C	T	-0.0119457	0.0215	0.416651	0.4346	0.0193	0.2653	417036	0.00198724	1.8414e-09	36.1345430570131	12	0.3442	0.5101	0.4494	0.4523	0.5706	MDM1
rs10454087	T	C	T	C	-0.0122147	-0.0114	0.284822	0.2775	0.0212	0.5904	417361	0.00217301	1.89756e-08	31.5967315249527	17	0.8056	0.7939	0.5486	0.7346	0.4857	FAM134C
rs1047891	A	C	A	C	-0.0135284	-0.0062	0.315821	0.3047	0.0226	0.7845	417580	0.00210789	1.38094e-10	41.190492477466	2	0.3684	0.3429	0.1389	0.3012	0.2832	CPS1
rs10822145	T	C	T	C	-0.0121924	-0.0262	0.475476	0.4861	0.0192	0.1718	415858	0.00196711	5.71365e-10	38.4167934136369	10	0.6611	0.6801	0.6399	0.5050	0.4744	JMJD1C
rs10859995	T	C	T	C	0.040203	-0.0021	0.417366	0.433	0.019	0.9109	417580	0.00198979	8.89764e-91	408.227667907881	12	0.3313	0.4179	0.4405	0.5755	0.6708	HAL
rs10908469	C	A	C	A	0.0161977	0.0125	0.26971	0.2677	0.0217	0.5638	415788	0.0022117	2.41322e-13	53.6357386913021	1	0.6362	0.6787	0.3105	0.7237	0.6933	ASH1L
rs11023214	C	G	C	G	-0.0750372	0.0218	0.367697	0.3808	0.0194	0.2598	410190	0.00205056	1e-200	1339.08540721186	11	0.1014	0.4784	0.3998	0.3966	0.4397	RP11-140L24.3
rs11076175	G	A	G	A	0.0235215	-0.0537	0.178358	0.1806	0.0248	0.03056	416093	0.00256731	5.09814e-20	83.9408577737215	16	0.7390	0.8012	0.8849	0.7942	0.8016	CETP
rs11182428	T	C	T	C	0.0126371	0.0333	0.480005	0.475	0.0188	0.07721	416925	0.0019634	1.22381e-10	41.4264073208971	12	0.2118	0.3314	0.1488	0.5129	0.3333	RNA5SP358
rs1149608	T	C	T	C	0.0217218	-0.0141	0.175078	0.1673	0.0268	0.5985	413115	0.00259511	5.74801e-17	70.0616044969015	11	0.0212	0.1037	0.4157	0.1471	0.2822	TSKU
rs11542462	A	G	A	G	-0.0231127	-0.0107	0.134344	0.1301	0.0344	0.7566	417580	0.00287329	8.69691e-16	64.7056853820036	16	0.0053	0.0663	0.0030	0.1511	0.1605	SDR42E1
rs117862422	C	T	C	T	-0.0534987	0.0173	0.013593	0.025	0.0843	0.8373	414299	0.00850356	3.14752e-10	39.580830010051	11	0.0008	0.0058	0.0000	0.0149	0.0000	RP11-413N13.1
rs12056768	T	G	T	G	0.0223941	0.0034	0.417091	0.4055	0.0192	0.8581	414768	0.00199332	2.75911e-29	126.215641174338	8	0.8396	0.6052	0.6419	0.5755	0.6973	LINC00536
rs12317268	G	A	G	A	-0.0209962	0.0375	0.151004	0.1703	0.0253	0.1394	415450	0.0027423	1.91184e-14	58.6207640558897	12	0.7935	0.8429	0.5526	0.8221	0.9202	SLCO1B1
rs1260326	T	C	T	C	-0.0220783	0.0126	0.393435	0.4013	0.021	0.5489	417580	0.0020055	3.46166e-28	121.195341802812	2	0.9062	0.6383	0.5188	0.5895	0.7996	GCKR
rs12949853	G	A	G	A	-0.0140575	0.0086	0.193256	0.2058	0.0241	0.7203	400629	0.00253462	2.91956e-08	30.7602931097058	17	0.6566	0.8617	0.7054	0.7753	0.5573	TP53
rs13011615	T	A	T	A	0.0165882	-0.018	0.135027	0.1383	0.0285	0.5289	412087	0.0028837	8.79901e-09	33.0901221971404	2	0.6331	0.8602	0.9861	0.8330	0.8824	APOB
rs13284054	C	T	C	T	0.0180893	0.0095	0.117727	0.1211	0.0306	0.757	405247	0.00308629	4.5956e-09	34.3534263502348	9	0.1815	0.0720	0.0575	0.1262	0.0941	ABCA1
rs143069752	A	T	A	T	0.0216873	-0.0102	0.067337	0.0750999999999999	0.0384	0.7902	413137	0.0039289	3.39115e-08	30.4697593354962	6	0.0038	0.0432	0.0308	0.0825	0.0399	ACTG1P9
rs146128209	G	A	G	A	-0.0570622	0.036	0.07085	0.0725	0.0389	0.3544	415434	0.00383181	3.73144e-50	221.763001112354	11	0.9970	0.9654	1.0000	0.9433	0.9744	PDE3B
rs1532085	A	G	A	G	-0.0261854	0.0196	0.385165	0.3822	0.02	0.328	417580	0.00201451	1.25011e-38	168.958315014012	15	0.5212	0.3790	0.4940	0.3648	0.5593	-
rs1792287	G	A	G	A	0.0221284	0.0165	0.264887	0.266	0.0227	0.4674	413021	0.00223136	3.51253e-23	98.3469145996001	11	0.5091	0.2839	0.3998	0.2724	0.1605	FLJ42102
rs1800588	T	C	T	C	-0.032985	-0.0118	0.215203	0.2123	0.0239	0.6216	417580	0.00238495	1.66939e-43	191.282139034928	15	0.4402	0.5778	0.6002	0.7913	0.7045	LIPC
rs182050989	T	C	T	C	-0.0335518	0.0462	0.027954	0.0362	0.0602	0.4426	416941	0.00594652	1.67845e-08	31.8350752585583	1	1.0000	0.9769	0.9990	0.9662	0.9826	NUDC
rs1858889	C	A	C	A	0.0111657	-0.018	0.501537	0.4987	0.0192	0.3481	416807	0.00196262	1.27659e-08	32.3667780493053	7	0.7383	0.5865	0.5367	0.4901	0.6564	COG5
rs189407772	G	A	G	A	0.0525376	-0.0149	0.022694	0.0212	0.0836	0.8585	413606	0.00661736	2.03239e-15	63.0334293160238	4	0.9985	0.9856	1.0000	0.9861	0.9959	RP11-696N14.1
rs1966478	T	C	T	C	0.0121919	-0.0193	0.307028	0.3096	0.0204	0.3451	414878	0.00213304	1.09226e-08	32.6696727632962	5	0.5356	0.2723	0.0724	0.2813	0.3241	TNFAIP8
rs2012736	A	C	A	C	-0.0482016	-0.0251	0.080814	0.0829	0.0383	0.5131	415119	0.00360987	1.14208e-40	178.295254600009	2	0.9191	0.8991	0.7669	0.9036	0.7822	UGT1A5
rs2037511	A	G	A	G	0.0173514	0.0079	0.166007	0.1731	0.0256	0.7567	417492	0.00263876	4.84585e-11	43.2383645685827	18	0.0514	0.1628	0.1508	0.1779	0.1646	SERPINB11
rs212100	T	C	T	C	0.0656512	-0.0462	0.164001	0.1736	0.0265	0.0807	416419	0.00264909	1.38232e-135	614.174683850788	19	0.0038	0.0591	0.0030	0.1501	0.1043	SULT2A1
rs2123930	A	G	A	G	-0.0142339	-0.0426	0.279422	0.2735	0.0227	0.06095	413493	0.00219639	9.13593e-11	41.9980286310468	15	0.0310	0.2089	0.2768	0.2982	0.3108	MEF2A
rs2131925	G	T	G	T	0.0220704	-0.0256	0.356375	0.3297	0.0205	0.2123	417580	0.00205279	5.83625e-27	115.59295385455	1	0.6921	0.3890	0.2321	0.3052	0.4693	DOCK7
rs2171427	A	G	A	G	-0.0151579	-0.0309	0.154873	0.1654	0.0265	0.2436	408964	0.00273821	3.10011e-08	30.6439377081259	12	0.3275	0.3559	0.6617	0.1968	0.3609	RP11-615I16.1
rs2207132	A	G	A	G	-0.0371561	0.0384	0.03289	0.0425	0.0666	0.564	417580	0.00549277	1.33735e-11	45.7590940827057	20	0.9955	0.9928	1.0000	0.9592	0.9928	LINC01728
rs2229742	C	G	C	G	-0.0248803	0.0236	0.103451	0.1061	0.0334	0.4803	417580	0.00322071	1.11782e-14	59.6771372887057	21	0.9962	0.9438	1.0000	0.9016	0.9479	NRIP1
rs2248551	A	G	A	G	-0.0213336	0.0129	0.165222	0.1689	0.026	0.6208	416984	0.00264146	6.66771e-16	65.2289246418367	6	0.1309	0.2450	0.2956	0.1670	0.2188	MED23
rs2346264	A	C	A	C	0.0145964	-0.0113	0.217315	0.2227	0.0231	0.6267	410103	0.00239884	1.1665e-09	37.02447837421	7	0.0061	0.1009	0.0546	0.2048	0.0706	EXOC4
rs2418929	G	C	G	C	0.0155337	-0.0028	0.214807	0.2231	0.0231	0.9039	417554	0.00238548	7.42776e-11	42.4031643676498	10	0.9508	0.7867	0.6389	0.7584	0.7607	KIF20B
rs2642439	A	G	A	G	0.0149512	-0.0119	0.314926	0.3105	0.0211	0.5743	416510	0.00211251	1.46808e-12	50.0904063841622	1	0.1051	0.2262	0.2183	0.2942	0.2597	MARC1
rs2659007	A	G	A	G	0.0110518	-0.028	0.451021	0.4571	0.0196	0.1539	409972	0.00198996	2.79576e-08	30.8444720160081	17	0.9206	0.5159	0.2540	0.5447	0.2751	TEPSIN
rs2756119	A	G	A	G	0.0127471	-0.0066	0.383223	0.3916	0.0197	0.7385	407563	0.00204132	4.2505e-10	38.9942529358426	14	0.6717	0.5576	0.4762	0.5994	0.4530	TRMT61A
rs2847500	A	G	A	G	-0.0221293	0.0371	0.123503	0.1309	0.0315	0.2386	417580	0.00298138	1.14922e-13	55.0935408557082	11	0.2685	0.2161	0.0933	0.1421	0.2035	POU2F3
rs2952289	C	T	C	T	-0.0175965	0.0109	0.201968	0.1985	0.0242	0.6532	413003	0.00245415	7.49406e-13	51.4103286634309	17	0.6785	0.6124	0.5268	0.7952	0.7955	RP11-120M18.2
rs34284484	G	T	G	T	-0.0118453	0.0117	0.285599	0.2896	0.021	0.5773	416214	0.0021693	4.7504e-08	29.816241419753	13	0.1899	0.2320	0.4405	0.2893	0.3425	RP11-78L16.1
rs34726834	T	C	T	C	0.014763	0.0024	0.251983	0.2553	0.0219	0.9141	412404	0.00227261	8.24407e-11	42.1987331153008	8	0.6157	0.6427	0.6796	0.7306	0.8129	EBF2
rs35408430	T	C	T	C	-0.0215783	0.0332	0.342194	0.3567	0.0199	0.09509	416366	0.00206787	1.71532e-25	108.889997583061	1	0.5159	0.6960	0.7897	0.6382	0.5204	PADI1
rs3745669	C	T	C	T	-0.0127779	0.0355	0.372058	0.3718	0.0195	0.06952	417216	0.00203169	3.18922e-10	39.5552454742814	19	0.2753	0.2839	0.0843	0.3529	0.2198	ZNF440
rs3814995	T	C	T	C	-0.0125506	-0.0119	0.311595	0.3083	0.0246	0.6288	417580	0.0021171	3.06304e-09	35.1435988103654	19	0.0560	0.3444	0.5982	0.3111	0.2382	NPHS1
rs3890624	G	A	G	A	0.0115865	-0.0376	0.395078	0.3903	0.0205	0.06652	404004	0.00203874	1.32215e-08	32.2983877654999	4	0.5530	0.2579	0.1925	0.3887	0.1217	MSMO1
rs4121823	T	A	T	A	0.0185463	-0.0097	0.154667	0.1559	0.0269	0.7172	410711	0.00273556	1.20407e-11	45.9644503970258	18	0.8714	0.8977	0.7569	0.8489	0.8875	LIPG
rs41301394	T	C	T	C	0.0120574	-0.0145	0.281812	0.2772	0.0217	0.5026	416563	0.00218002	3.18652e-08	30.5904863347688	7	0.8623	0.7291	0.6319	0.7068	0.6513	POR
rs429358	C	T	C	T	-0.0220845	0.0303	0.152471	0.1466	0.0288	0.2922	417580	0.00272701	5.5674e-16	65.584570874523	19	0.2678	0.1037	0.0863	0.1551	0.0869	APOE
rs4364259	A	G	A	G	0.0164171	0.0032	0.202148	0.1928	0.027	0.9062	408470	0.00246779	2.88007e-11	44.2564411033155	4	0.0121	0.2219	0.1190	0.2147	0.1759	TAPT1-AS1
rs4418728	T	G	T	G	0.0120188	0.0438	0.451688	0.4542	0.0189	0.02072	417121	0.00196957	1.04608e-09	37.2374021906248	10	0.7428	0.5331	0.2073	0.5129	0.3088	CYP26A1
rs4616820	T	C	T	C	-0.0123381	-0.006	0.464954	0.4689	0.0189	0.7528	409145	0.00198682	5.30033e-10	38.5637736882916	4	0.3782	0.4294	0.4444	0.5249	0.4581	DPP3P1
rs4694423	A	C	A	C	-0.100901	0.0118	0.416439	0.4214	0.0206	0.5668	416480	0.0019913	1e-200	2567.54198117307	4	0.6120	0.4553	0.4524	0.4115	0.3926	AC112518.3
rs4846917	T	C	T	C	-0.0154318	-0.018	0.203441	0.2053	0.0237	0.4471	411605	0.00244825	2.91524e-10	39.7302818380297	1	0.2360	0.7507	0.2877	0.7823	0.6063	GALNT2
rs512083	C	T	C	T	0.0117619	-0.0105	0.460815	0.4794	0.0186	0.5698	413726	0.00197592	2.63888e-09	35.4336793790919	1	0.6755	0.5259	0.6706	0.4771	0.4816	AKR1A1
rs55707527	T	G	T	G	0.0147759	-0.0527	0.219948	0.2009	0.0258	0.04095	413603	0.00237903	5.26776e-10	38.5751878172084	1	0.9902	0.8977	0.6458	0.7873	0.8957	RP11-399E6.1
rs5771043	A	G	A	G	-0.0123395	0.0085	0.327884	0.3358	0.0207	0.6798	416568	0.0020886	3.46274e-09	34.9047536583621	22	0.2489	0.4553	0.6885	0.3260	0.3732	PPP6R2
rs58387006	C	A	C	A	-0.0135048	-0.0098	0.22182	0.2198	0.0245	0.6895	415183	0.00236253	1.0891e-08	32.6754554490246	2	0.8767	0.7320	0.9534	0.7644	0.8088	BIRC6
rs6003465	C	T	C	T	-0.0121022	0.0345	0.331994	0.336	0.0202	0.08812	412865	0.00209089	7.11943e-09	33.5016564275306	22	0.2670	0.1974	0.0169	0.3479	0.2914	MYO18B
rs62007299	G	A	G	A	0.011876	-0.014	0.287463	0.2976	0.0206	0.4954	416920	0.0021662	4.19584e-08	30.0568369117253	15	0.4955	0.6210	0.3681	0.6918	0.4816	PEAK1
rs62012766	C	T	C	T	-0.0177019	-0.0295	0.15711	0.1724	0.0255	0.2475	416963	0.00269549	5.12603e-11	43.1284962647606	15	0.0091	0.0951	0.0010	0.1879	0.2229	USP3
rs62115743	T	C	T	C	0.0268038	0.0004	0.081544	0.0872000000000001	0.0362	0.9905	410035	0.00361606	1.23995e-13	54.9441528368419	19	0.9849	0.9452	1.0000	0.9006	0.9908	KLK9
rs6438900	G	C	G	C	0.013338	0.003	0.258009	0.2616	0.022	0.89	411020	0.00225881	3.5288e-09	34.8675973954236	3	0.5212	0.7219	0.8234	0.7137	0.7628	MRPL3
rs6547409	T	C	T	C	0.0275138	-0.0396	0.049783	0.0544	0.0452	0.3815	414125	0.00452427	1.19157e-09	36.983169013779	2	0.9970	0.9798	1.0000	0.9364	0.9601	RP11-116D2.1
rs6671730	A	G	A	G	-0.0148007	0.0008	0.434286	0.4355	0.021	0.9691	415405	0.0019802	7.75767e-14	55.8658485112094	1	0.3109	0.4524	0.2440	0.4195	0.3241	PEX10
rs6724965	G	A	G	A	-0.0168614	-0.0094	0.171481	0.1797	0.0251	0.7072	417580	0.0025993	8.76272e-11	42.0798757527516	2	0.3079	0.7017	0.4831	0.8221	0.7372	NPAS2
rs6782190	G	A	G	A	0.0189783	-0.0093	0.352488	0.3522	0.0196	0.6365	416911	0.00205245	2.31562e-20	85.500655226785	3	0.3744	0.7334	0.9444	0.6491	0.6401	CADM2
rs6834488	T	C	T	C	-0.0144983	-0.0156	0.423718	0.4104	0.0191	0.4132	414978	0.00199061	3.25646e-13	53.0471188495301	4	0.2844	0.6715	0.6389	0.5974	0.7771	RP11-529H2.1
rs700065	G	T	G	T	0.0184958	0.0284	0.139258	0.1421	0.0289	0.3257	416964	0.00283268	6.60167e-11	42.6335217151919	9	0.0613	0.5807	0.3224	0.8509	0.8292	RABGAP1
rs71297391	T	C	T	C	0.0249183	-0.0226	0.048274	0.045	0.0517	0.6626	417506	0.00456623	4.83993e-08	29.7797641736917	3	0.9947	0.9438	0.9812	0.9443	0.9826	DNAH1
rs71601787	A	G	A	G	0.0417564	-0.016	0.326717	0.3153	0.0216	0.4587	410487	0.00210938	3.25195e-87	391.864977393579	4	0.1422	0.3473	0.0546	0.2972	0.2751	AC112518.3
rs727857	G	A	G	A	0.0114596	-0.0041	0.388511	0.3918	0.0198	0.834	409686	0.00203019	1.65601e-08	31.8614509176548	2	0.4138	0.4640	0.5575	0.4016	0.4397	LINC01122
rs72834856	G	T	G	T	-0.0236277	-0.004	0.072064	0.0738	0.0382	0.9163	415915	0.00379241	4.65677e-10	38.8161385945078	6	0.0023	0.0605	0.0000	0.0755	0.0174	RP1-209A6.1
rs72940579	T	C	T	C	0.0117313	-0.0142	0.338089	0.3098	0.0211	0.5015	403179	0.00211179	2.7736e-08	30.8596377621587	11	0.9266	0.8156	0.9683	0.6869	0.8160	RP11-867G23.10
rs73413596	C	T	C	T	0.0229711	0.0244	0.073854	0.0888	0.037	0.5091	413966	0.00376755	1.08015e-09	37.1745342076759	12	0.7663	0.1455	0.0317	0.0855	0.1002	CUX2
rs7439366	C	T	C	T	-0.0321132	-0.0249	0.455559	0.3901	0.0229	0.2761	417580	0.00196677	6.25432e-60	266.599921862269	4	0.7731	0.6801	0.7252	0.5149	0.6012	-
rs7528419	G	A	G	A	0.0200051	0.013	0.224671	0.2191	0.0234	0.577	417580	0.00235095	1.74884e-17	72.4093531731355	1	0.7337	0.7954	0.9563	0.7873	0.7403	CELSR2
rs7569755	A	G	A	G	0.0134773	0.0165	0.29058	0.283	0.021	0.4324	410139	0.00217845	6.14607e-10	38.2745945301577	2	0.4675	0.1758	0.1498	0.2803	0.3722	HTR5BP
rs7657132	G	A	G	A	-0.0144351	-0.0118	0.316686	0.3183	0.021	0.5737	405450	0.00213708	1.43216e-11	45.6244911428609	4	0.7927	0.6945	0.7054	0.6899	0.7761	ADAMTS3
rs7675923	A	G	A	G	-0.0261763	0.029	0.15599	0.1602	0.0269	0.2797	412941	0.00271741	5.81161e-22	92.7910694596786	4	0.3381	0.3285	0.0704	0.1561	0.3313	SLC4A4
rs7784802	T	A	T	A	0.0138289	-0.0001	0.360991	0.3154	0.0219	0.9957	417239	0.00204051	1.22535e-11	45.9301450926712	7	0.5265	0.6974	0.8175	0.6769	0.8272	ZNF680
rs77924615	A	G	A	G	-0.0152505	-0.0085	0.193485	0.1979	0.0251	0.7337	407680	0.0025127	1.28418e-09	36.8372232160082	16	0.0371	0.2133	0.1548	0.2038	0.2331	PDILT
rs78649910	A	T	A	T	-0.0198588	0.0104	0.106179	0.1175	0.0325	0.7486	411070	0.00320252	5.61116e-10	38.4522982993704	4	0.1362	0.1354	0.2341	0.1054	0.0798	DOK7
rs80204526	A	C	A	C	-0.0525662	0.0153	0.010629	0.011	0.1279	0.9047	416615	0.00956611	3.90613e-08	30.1955138939632	18	0.0000	0.0072	0.0000	0.0119	0.0020	LIPG
rs804281	A	G	A	G	-0.0152639	-0.0458	0.416395	0.4213	0.02	0.02168	416585	0.00199057	1.74571e-14	58.7998360641999	8	0.8268	0.6974	0.9861	0.5666	0.8681	GATA4
rs8063565	G	C	G	C	-0.0130823	0.0103	0.266418	0.2655	0.0218	0.6346	416803	0.00221764	3.6522e-09	34.8005505953681	16	0.8381	0.8184	0.9177	0.7137	0.2526	BCL7C
rs8091117	A	C	A	C	-0.0256002	0.0027	0.065298	0.082	0.0369	0.9418	417580	0.00396694	1.09389e-10	41.646206941476	18	0.5113	0.1182	0.0645	0.0905	0.2096	DSG1
rs8107974	T	A	T	A	0.0385453	-0.0041	0.076243	0.0776	0.0371	0.9113	417086	0.00369622	1.84145e-25	108.749491527449	19	0.8079	0.9164	0.8948	0.9314	0.8937	SUGP1
rs8121940	G	C	G	C	-0.0377054	-0.0352	0.195249	0.213	0.0237	0.1367	416843	0.00247391	1.88263e-52	232.294706133268	20	0.7602	0.6340	0.8512	0.7584	0.6708	RP13-379L11.3
rs8123293	G	A	G	A	0.028362	-0.0138	0.11305	0.135	0.0284	0.6266	417580	0.00309628	5.18806e-20	83.9060449422618	20	0.5968	0.9150	0.9127	0.8857	0.8037	RP13-379L11.3
rs9476310	C	T	C	T	-0.0116428	0.0166	0.488637	0.4842	0.0196	0.3964	414844	0.00197047	3.44935e-09	34.9120394787868	6	0.2859	0.5202	0.6151	0.5129	0.4090	RNU7-66P
rs9490317	C	T	C	T	0.0110474	0.0096	0.445894	0.4405	0.0191	0.6135	411732	0.0019812	2.45913e-08	31.09306390835	6	0.2587	0.5605	0.3681	0.4652	0.5348	RNU4-76P
rs964184	G	C	G	C	-0.0432954	0.0122	0.131624	0.1357	0.0297	0.6806	417580	0.00289945	2.03267e-50	222.972993764659	11	0.7791	0.7233	0.7599	0.8380	0.7710	ZPR1
rs9861009	T	C	T	C	-0.0146893	-0.0106	0.272485	0.2873	0.0215	0.6224	411690	0.00221867	3.57381e-11	43.8345728574511	3	0.6778	0.7262	0.7470	0.7326	0.8272	RP11-271K21.12
